# Spatial Analysis Uncovers Immune Resistance Mechanisms in Non-Beneficial Hepatocellular Carcinoma Treated with Y90 Radioembolization-Nivolumab

**DOI:** 10.64898/2026.07.10.26357712

**Authors:** Mai Chan Lau, Denise Goh, Marcia Zhang, Menaka P. Rajapakse, Wei Kit Tan, Zhen Yuan Chew, Xing Yi Woo, Zhen Wei Neo, Xinru Lim, Ye Jiangfeng, Zhu Zhu, Zhengyang Wang, Juha P. Väyrynen, David Tai, Joe Yeong

## Abstract

**Background & Aims:** Hepatocellular carcinoma (HCC) remains a leading cause of cancer mortality, with most patients presenting at advanced stages requiring systemic therapy. Despite promising outcomes with immune checkpoint inhibitors (ICI), responses remain variable due to an immunosuppressive tumor microenvironment. Y90 radioembolization offers potential immune priming, but only a subset of patients benefit. Here, we apply spatial multi-omics to delineate baseline and treatment-induced immune features and identify predictive signatures of progressive disease (PD) for early detection of patients unlikely to benefit from therapy.

**Approach & Results:** Paired baseline (Day 0) and on-treatment (Day 35) biopsies were obtained from 33 patients, following Y90 radioembolization (Day 14) and nivolumab. Multiplex immunohistochemistry (mIHC) was used for cell–cell interaction analysis. A subset was further profiled using Visium (n=13) for tissue category–specific analysis and NanoString GeoMx DSP (n=12) for cell type–resolved transcriptomic and pathway analyses. Global spatial transcriptomics analysis revealed minimal baseline immune activity in PD, indicating an intrinsically immune-deficient TME. Despite treatment-induced activation, PD exhibited reduced CD8⁺ T cell abundance and limited reinvigoration of exhausted subsets, and persistent LAG-3–associated exhaustion. DSP showed downregulation of antigen presentation and T cell activation pathways. Macrophage profiling revealed enrichment of CD38⁺ phenotypes, contrasting CXCL9–CXCR3–associated responses in responders. Furthermore, a 72-gene PD signature was identified and validated in TCGA, associating with poorer survival.

**Conclusions:** Integrated spatial multi-omics reveals that PD in HCC is associated with an immune-deficient TME, characterized by LAG-3–associated CD8⁺ exhaustion and immunosuppressive macrophages. A 72-gene signature enables early identification and supports alternative therapeutic strategies.
