## Supplementary Tables for "Spatial Analysis Uncovers Immune Resistance Mechanisms in Non-Beneficial Hepatocellular Carcinoma Treated with Y90 Radioembolization-Nivolumab"

### Sheet: TableS1
Supplementary Table 1. Antibodies used for multiplex immunohistochemistry.
Primary Antibody	Company	Clone	Panel
CD8	Leica	4B11	1 & 2
CD38	Leica	SPC32 (38C03)	1 & 2
CD45	Agilent-Dako	2B11 + PD7/26	1
CD68	Agilent-Dako	PG-M1	1
CXCR3	R&D Systems	#49801	1
CXCL9	Invitrogen	11H1L14	1
LAG-3	Cell Signaling Technology	D2G40	2
PD-1	Cell Marque	NAT105	2
PD-L1	Cell Signaling Technology	E1L3N	2
STAT1	Cell Signaling Technology	D1K9Y	2

### Sheet: TableS2
Supplementary Table 2. Transcriptomic Signature Predictive of Treatment Unresponsiveness
PD gene markers	SD gene markers	PR gene markers
HEXA	APOC3	HMOX2
RPL23	ADH4	RAD9A
RPL35A	ALDH2	SNTB2
RPL37	CYP2E1	CTR9
RPLP1	APOC1	DOLK
RPLP2	CSNK1A1	ZNF277
RPS6	LECT2	MRPS14
RPS17	MAZ	VPS16
UFD1	CSRP1	TBC1D15
ETNK1	ZFP36L1	PPDPF
ABCF1	HP	NT5DC1
TMEM87A	GFER	NTPCR
PSMG3	ACAA2	FBXO43
PRELID3B	PICALM	SPATA13
RPL18	EDC4
CLIC1	EIF2A
DAB2	DGCR6L
EIF4B	COMT
XRCC6	RPE
ATF4
CTSD
EGR1
HMOX1
MPV17
NFYA
PDE7A
PIK3C2A
MAP2K1
SMARCB1
TAF4
TPM4
PKP4
IER3
STK19
NMI
DDX21
SLC33A1
DNM2
GRK3
ELK1
MAT2A
IFITM2
STAMBP
DKK1
AP2A2
SPANXA1
KMT2B
DNAJC9
NUDCD3
TMA7
NSUN2
UGGT1
SNX6
TAF1D
NDRG3
YIPF4
DOT1L
BCL2L11
TET3
GPR141
RLIM
RPL41
TMSB4X
MARCKS
NCOA4
NEK6
RBM39
RPS19BP1
RPS7
ESS2
HNRNPCL3
NBPF12

### Sheet: TablsS3
Supplementary Table 3. QIAGEN Ingenuity Pathway Analysis (IPA) of the 72-gene signature predictive of progressive disease (PD).
Ingenuity Canonical Pathways	-log(p-value)	Ratio	Molecules
Response of EIF2AK4 (GCN2) to amino acid deficiency	13.2	0.0821	ATF4,RPL18,RPL23,RPL35A,RPL37,RPL41,RPLP1,RPLP2,RPS17,RPS6,RPS7
EIF2 Signaling	12.2	0.0453	ATF4,MAP2K1,PIK3C2A,RPL18,RPL23,RPL35A,RPL37,RPL41,RPLP1,RPLP2,RPS17,RPS6,RPS7
Nonsense-Mediated Decay (NMD)	11.6	0.0746	RPL18,RPL23,RPL35A,RPL37,RPL41,RPLP1,RPLP2,RPS17,RPS6,RPS7
Coronavirus Replication Pathway	11.5	0.0576	IFITM2,RPL18,RPL23,RPL35A,RPL37,RPL41,RPLP1,RPLP2,RPS17,RPS6,RPS7
Eukaryotic Translation Initiation	11.3	0.0547	EIF4B,RPL18,RPL23,RPL35A,RPL37,RPL41,RPLP1,RPLP2,RPS17,RPS6,RPS7
Eukaryotic Translation Elongation	10.8	0.061	RPL18,RPL23,RPL35A,RPL37,RPL41,RPLP1,RPLP2,RPS17,RPS6,RPS7
Eukaryotic Translation Termination	10.8	0.061	RPL18,RPL23,RPL35A,RPL37,RPL41,RPLP1,RPLP2,RPS17,RPS6,RPS7
SRP-dependent cotranslational protein targeting to membrane	10.3	0.0543	RPL18,RPL23,RPL35A,RPL37,RPL41,RPLP1,RPLP2,RPS17,RPS6,RPS7
Major pathway of rRNA processing in the nucleolus and cytosol	10.2	0.0431	DDX21,RPL18,RPL23,RPL35A,RPL37,RPL41,RPLP1,RPLP2,RPS17,RPS6,RPS7
Selenoamino acid metabolism	10.2	0.0532	RPL18,RPL23,RPL35A,RPL37,RPL41,RPLP1,RPLP2,RPS17,RPS6,RPS7
Exosome Signaling Pathway	9.79	0.0488	RPL18,RPL23,RPL35A,RPL37,RPL41,RPLP1,RPLP2,RPS17,RPS6,RPS7
Ribosomal Quality Control Signaling Pathway	9.31	0.0358	RPL18,RPL23,RPL35A,RPL37,RPL41,RPLP1,RPLP2,RPS17,RPS6,RPS7,UFD1
GAIT Translation Signaling Pathway	8.6	0.0368	RPL18,RPL23,RPL35A,RPL37,RPL41,RPLP1,RPLP2,RPS17,RPS6,RPS7
Signaling by ROBO receptors	8.35	0.0346	RPL18,RPL23,RPL35A,RPL37,RPL41,RPLP1,RPLP2,RPS17,RPS6,RPS7
Maternal to Zygotic Transition Signaling Pathway	4.5	0.0365	EIF4B,MAP2K1,NFYA,SMARCB1,TET3
Coronavirus Pathogenesis Pathway	4.43	0.0254	ATF4,BCL2L11,ELK1,RPS17,RPS6,RPS7
mTOR Signaling	4.39	0.0251	EIF4B,HMOX1,PIK3C2A,RPS17,RPS6,RPS7
Signaling by NTRK1 (TRKA)	4.2	0.0494	AP2A2,DNM2,ELK1,MAP2K1
FLT3 Signaling in Hematopoietic Progenitor Cells	4.18	0.0488	ATF4,ELK1,MAP2K1,PIK3C2A
Huntington's Disease Signaling	3.96	0.0209	AP2A2,ATF4,CTSD,DNM2,PIK3C2A,TAF4
RAR Activation	3.83	0.0161	ATF4,DKK1,MAP2K1,PDE7A,PIK3C2A,SMARCB1,TAF4
NGF-stimulated transcription	3.83	0.0769	DNM2,EGR1,ELK1
Regulation of eIF4 and p70S6K Signaling	3.56	0.023	MAP2K1,PIK3C2A,RPS17,RPS6,RPS7
NGF Signaling	3.53	0.0331	ATF4,ELK1,MAP2K1,PIK3C2A
ATF6 (ATF6-alpha) activates chaperone genes	3.52	0.2	ATF4,NFYA
HER-2 Signaling in Breast Cancer	3.48	0.0221	BCL2L11,ELK1,MAP2K1,PIK3C2A,RPS6
Pancreatic Adenocarcinoma Signaling	3.47	0.032	ELK1,HMOX1,MAP2K1,PIK3C2A
Clathrin-mediated endocytosis	3.42	0.031	AP2A2,DAB2,DNM2,PIK3C2A
EGF Signaling	3.36	0.0536	ELK1,MAP2K1,PIK3C2A
Ferroptosis Signaling Pathway	3.32	0.0292	ATF4,HMOX1,MAP2K1,NCOA4
Endometrial Cancer Signaling	3.27	0.05	ELK1,MAP2K1,PIK3C2A
IL-2 Signaling	3.21	0.0476	ELK1,MAP2K1,PIK3C2A
ERB2-ERBB3 Signaling	3.19	0.0469	ELK1,MAP2K1,PIK3C2A
NRF2-mediated Oxidative Stress Response	3.14	0.0186	ATF4,DNAJC9,HMOX1,MAP2K1,PIK3C2A
Relaxin Signaling	3.11	0.0256	ELK1,MAP2K1,PDE7A,PIK3C2A
FOXO-mediated transcription of cell death genes	3.1	0.125	BCL2L11,NFYA
GM-CSF Signaling	3.07	0.0429	ELK1,MAP2K1,PIK3C2A
Preeclampsia Signaling Pathway	3.06	0.0248	DKK1,HMOX1,NFYA,PIK3C2A
CXCR4 Signaling	2.99	0.0238	EGR1,ELK1,MAP2K1,PIK3C2A
Gαq Signaling	2.99	0.0238	ELK1,HMOX1,MAP2K1,PIK3C2A
Opioid Signaling Pathway	2.97	0.0171	AP2A2,ATF4,ELK1,GRK3,MAP2K1
Antiproliferative Role of Somatostatin Receptor 2	2.95	0.039	ELK1,MAP2K1,PIK3C2A
Thyroid Cancer Signaling	2.94	0.0385	ELK1,MAP2K1,PIK3C2A
Neurotrophin/TRK Signaling	2.94	0.0385	ATF4,MAP2K1,PIK3C2A
Ribonucleotide Reductase Signaling Pathway	2.93	0.023	ATF4,NFYA,PIK3C2A,SMARCB1
IL-3 Signaling	2.89	0.037	ELK1,MAP2K1,PIK3C2A
Estrogen-Dependent Breast Cancer Signaling	2.87	0.0366	ATF4,ELK1,PIK3C2A
LPS-stimulated MAPK Signaling	2.83	0.0353	ELK1,MAP2K1,PIK3C2A
FGF Signaling	2.82	0.0349	ATF4,MAP2K1,PIK3C2A
Hepatitis B Chronic Liver Pathogenesis Signaling Pathway	2.81	0.0213	ATF4,EGR1,MAP2K1,PIK3C2A
PDGF Signaling	2.8	0.0345	ELK1,MAP2K1,PIK3C2A
NFE2L2 regulating anti-oxidant/detoxification enzymes	2.78	0.087	ATF4,HMOX1
GNRH Signaling	2.77	0.0207	ATF4,EGR1,ELK1,MAP2K1
Ceramide Signaling	2.74	0.033	CTSD,MAP2K1,PIK3C2A
RANK Signaling in Osteoclasts	2.72	0.0323	ELK1,MAP2K1,PIK3C2A
ERBB Signaling	2.72	0.0323	ELK1,MAP2K1,PIK3C2A
Human Embryonic Stem Cell Pluripotency	2.71	0.02	ELK1,MAP2K1,NFYA,PIK3C2A
Prolactin Signaling	2.68	0.0312	MAP2K1,NMI,PIK3C2A
Clathrin-mediated Endocytosis Signaling	2.64	0.0191	AP2A2,DAB2,DNM2,PIK3C2A
Role of Tissue Factor in Cancer	2.64	0.0191	EGR1,ELK1,MAP2K1,PIK3C2A
Melanocyte Development and Pigmentation Signaling	2.64	0.0303	ATF4,MAP2K1,PIK3C2A
ATF4 activates genes in response to endoplasmic reticulum stress	2.64	0.0741	ATF4,NFYA
HIF1α Signaling	2.64	0.019	HMOX1,MAP2K1,PIK3C2A,RPS6
MTOR signalling	2.61	0.0714	EIF4B,RPS6
Pulmonary Hypertension Signaling Pathway	2.58	0.0139	ATF4,EGR1,HMOX1,MAP2K1,PIK3C2A
Cargo recognition for clathrin-mediated endocytosis	2.57	0.0286	AP2A2,DAB2,GRK3
IGF-1 Signaling	2.57	0.0286	ELK1,MAP2K1,PIK3C2A
ERK/MAPK Signaling	2.56	0.0182	ATF4,ELK1,MAP2K1,PIK3C2A
Ovarian Folliculogenesis Signaling Pathway	2.46	0.017	HMOX1,MAP2K1,PIK3C2A,RPS6
Prostate Cancer Signaling	2.45	0.0259	ATF4,MAP2K1,PIK3C2A
Neuregulin Signaling	2.43	0.0254	ELK1,MAP2K1,RPS6
Virus Entry via Endocytic Pathways	2.41	0.0252	AP2A2,DNM2,PIK3C2A
Renin-Angiotensin Signaling	2.38	0.0246	ELK1,MAP2K1,PIK3C2A
Sertoli Cell-Sertoli Cell Junction Signaling	2.38	0.0162	ATF4,ELK1,MAP2K1,PIK3C2A
L1CAM interactions	2.37	0.0244	AP2A2,DNM2,MAP2K1
Docosahexaenoic Acid (DHA) Signaling	2.35	0.0159	ATF4,HMOX1,MAP2K1,PIK3C2A
Gαs Signaling	2.34	0.0236	ATF4,ELK1,MAP2K1
MHC class II antigen presentation	2.33	0.0234	AP2A2,CTSD,DNM2
Endocannabinoid Developing Neuron Pathway	2.33	0.0234	ATF4,MAP2K1,PIK3C2A
IL-6 Signaling	2.32	0.0233	ELK1,MAP2K1,PIK3C2A
Glucocorticoid Receptor Signaling	2.31	0.01	BCL2L11,ELK1,MAP2K1,PIK3C2A,SMARCB1,TAF4
HGF Signaling	2.3	0.0229	ELK1,MAP2K1,PIK3C2A
14-3-3-mediated Signaling	2.28	0.0226	ELK1,MAP2K1,PIK3C2A
fMLP Signaling in Neutrophils	2.28	0.0226	ELK1,MAP2K1,PIK3C2A
Thyroid Hormone Biosynthesis	2.28	0.5	CTSD
Gα12/13 Signaling	2.27	0.0224	ELK1,MAP2K1,PIK3C2A
P2Y Purinergic Receptor Signaling Pathway	2.26	0.0222	ATF4,MAP2K1,PIK3C2A
Stress Granule Signaling Pathway	2.24	0.0148	PIK3C2A,RPS17,RPS6,RPS7
Oncostatin M Signaling	2.24	0.0465	ELK1,MAP2K1
RAC Signaling	2.23	0.0216	ELK1,MAP2K1,PIK3C2A
MSP-RON Signaling in Cancer Cells Pathway	2.19	0.021	ATF4,MAP2K1,PIK3C2A
Role of IL-17F in Allergic Inflammatory Airway Diseases	2.18	0.0435	ATF4,MAP2K1
Eicosanoid Signaling	2.18	0.0142	ATF4,EGR1,MAP2K1,PIK3C2A
CGRP in Inflammation and Nociception Signaling Pathway	2.16	0.0204	ATF4,ELK1,PIK3C2A
Endocannabinoid Cancer Inhibition Pathway	2.16	0.0204	ATF4,MAP2K1,PIK3C2A
PFKFB4 Signaling Pathway	2.13	0.0408	ATF4,MAP2K1
Melanoma Signaling	2.11	0.04	MAP2K1,PIK3C2A
KEAP1-NFE2L2 pathway	2.11	0.0196	PIK3C2A,UFD1,WHR1
S-adenosyl-L-methionine Biosynthesis	2.1	0.333	MAT2A
IL-10 Signaling	2.1	0.0194	ATF4,ELK1,HMOX1
Corticotropin Releasing Hormone Signaling	2.1	0.0194	ATF4,ELK1,MAP2K1
Gap junction trafficking and regulation	2.1	0.0392	DAB2,DNM2
p75 NTR receptor-mediated signalling	2.07	0.019	BCL2L11,PIK3C2A,WHR1
HMGB1 Signaling	2.06	0.0187	ELK1,MAP2K1,PIK3C2A
UVB-Induced MAPK Signaling	2.05	0.037	MAP2K1,PIK3C2A
Xenobiotic Metabolism General Signaling Pathway	2.03	0.0183	HMOX1,MAP2K1,PIK3C2A
CNTF Signaling	2.02	0.0357	MAP2K1,PIK3C2A
Role of Osteoclasts in Rheumatoid Arthritis Signaling Pathway	2.01	0.0127	ATF4,ELK1,MAP2K1,PIK3C2A
Synaptogenesis Signaling Pathway	2.01	0.0126	AP2A2,ATF4,MARCKS,PIK3C2A
Role of IL-17A in Arthritis	1.99	0.0345	MAP2K1,PIK3C2A
Heme Degradation	1.98	0.25	HMOX1
Aldosterone Signaling in Epithelial Cells	1.97	0.0174	DNAJC9,MAP2K1,PIK3C2A
Sleep REM Signaling Pathway	1.97	0.0339	ATF4,EGR1
Polyamine Regulation in Colon Cancer	1.97	0.0339	BCL2L11,MAP2K1
G-Protein Coupled Receptor Signaling	1.95	0.00843	ATF4,GPR141,GRK3,MAP2K1,PDE7A,PIK3C2A
Co-inhibition by BTLA	1.92	0.0317	PIK3C2A,WHR1
Erythropoietin Signaling Pathway	1.91	0.0166	ELK1,MAP2K1,PIK3C2A
Role of Macrophages, Fibroblasts and Endothelial Cells in Rheumatoid Arthritis	1.91	0.0118	ATF4,DKK1,MAP2K1,PIK3C2A
Protein Sorting Signaling Pathway	1.91	0.0165	DNM2,HMOX1,SNX6
Thrombopoietin Signaling	1.91	0.0312	MAP2K1,PIK3C2A
NFE2L2 regulating ER-stress associated genes	1.88	0.2	ATF4
Abacavir ADME	1.87	0.0299	PIK3C2A,WHR1
Ribavirin ADME	1.87	0.0299	PIK3C2A,WHR1
CD40 Signaling	1.87	0.0299	MAP2K1,PIK3C2A
Role of PI3K/AKT Signaling in the Pathogenesis of Influenza	1.87	0.0299	MAP2K1,PIK3C2A
ERBB4 Signaling	1.87	0.0299	MAP2K1,PIK3C2A
SPINK1 General Cancer Pathway	1.87	0.0299	MAP2K1,PIK3C2A
Cardiac Hypertrophy Signaling (Enhanced)	1.86	0.00929	ELK1,MAP2K1,PDE7A,PIK3C2A,RPS6
rRNA modification in the nucleus and cytosol	1.86	0.0294	RPS6,RPS7
IL-17A Signaling in Airway Cells	1.86	0.0294	MAP2K1,PIK3C2A
Acute Phase Response Signaling	1.85	0.0157	ELK1,HMOX1,MAP2K1
Regulation of the Epithelial-Mesenchymal Transition Pathway	1.83	0.0155	EGR1,MAP2K1,PIK3C2A
Regulation of the Epithelial Mesenchymal Transition by Growth Factors Pathway	1.83	0.0155	EGR1,MAP2K1,PIK3C2A
IL-33 Signaling Pathway	1.83	0.0154	ATF4,MAP2K1,PIK3C2A
ILK Signaling	1.82	0.0152	ATF4,PIK3C2A,TMSB4X
Acetylcholine Receptor Signaling Pathway	1.81	0.0151	ATF4,HMOX1,PIK3C2A
Growth Hormone Signaling	1.8	0.0274	ELK1,PIK3C2A
Oxytocin in Brain Signaling Pathway	1.79	0.0149	ATF4,MAP2K1,PIK3C2A
Adrenomedullin signaling pathway	1.78	0.0148	ELK1,MAP2K1,PIK3C2A
trans-Golgi Network Vesicle Budding	1.78	0.0267	DNM2,PIK3C2A
S100 Family Signaling Pathway	1.77	0.00766	ATF4,CTSD,GPR141,MAP2K1,PIK3C2A,TPM4
Beta-catenin independent WNT signaling	1.77	0.0146	AP2A2,PIK3C2A,WHR1
GDNF Family Ligand-Receptor Interactions	1.77	0.0263	MAP2K1,PIK3C2A
IL-8 Signaling	1.75	0.0144	HMOX1,MAP2K1,PIK3C2A
Interferon alpha/beta signaling	1.75	0.026	EGR1,IFITM2
Renal Cell Carcinoma Signaling	1.74	0.0256	MAP2K1,PIK3C2A
Leptin Signaling in Obesity	1.74	0.0256	MAP2K1,PIK3C2A
Phosphatidylethanolamine Biosynthesis II	1.74	0.143	ETNK1
JAK/STAT Signaling	1.69	0.0241	MAP2K1,PIK3C2A
Autophagy	1.69	0.0136	ATF4,MAP2K1,PIK3C2A
PEDF Signaling	1.68	0.0238	ELK1,PIK3C2A
NAFLD Signaling Pathway	1.68	0.0135	ATF4,BCL2L11,PIK3C2A
Protein Kinase A Signaling	1.67	0.01	ATF4,ELK1,MAP2K1,PDE7A
Glycation Signaling Pathway	1.67	0.0133	ATF4,EGR1,PIK3C2A
Breast Cancer Regulation by Stathmin1	1.66	0.00826	ATF4,GPR141,MAP2K1,PIK3C2A,RLIM
VEGF Family Ligand-Receptor Interactions	1.66	0.0233	MAP2K1,PIK3C2A
Thrombin Signaling	1.66	0.0133	ELK1,MAP2K1,PIK3C2A
ABRA Signaling Pathway	1.65	0.0227	EGR1,TPM4
B-WICH complex positively regulates rRNA expression	1.64	0.0225	DDX21,TAF1D
CREB Signaling in Neurons	1.63	0.00812	ATF4,ELK1,GPR141,MAP2K1,PIK3C2A
Hepatic Fibrosis Signaling Pathway	1.62	0.00962	ATF4,ELK1,MAP2K1,PIK3C2A
Acute Myeloid Leukemia Signaling	1.61	0.0217	MAP2K1,PIK3C2A
Unfolded protein response	1.61	0.0217	ATF4,DNAJC9
Role of Osteoblasts in Rheumatoid Arthritis Signaling Pathway	1.59	0.0125	CTSD,DKK1,PIK3C2A
cAMP-mediated signaling	1.59	0.0124	ATF4,MAP2K1,PDE7A
POU5F1 (OCT4), SOX2, NANOG repress genes related to differentiation	1.58	0.1	DKK1
IL-12 Signaling and Production in Macrophages	1.58	0.0123	MAP2K1,PIK3C2A,XRCC6
AMPK Signaling	1.58	0.0123	ATF4,PIK3C2A,SMARCB1
Non-Small Cell Lung Cancer Signaling	1.58	0.0208	MAP2K1,PIK3C2A
B Cell Receptor Signaling	1.58	0.00782	ATF4,EGR1,ELK1,MAP2K1,PIK3C2A
Actin Cytoskeleton Signaling	1.57	0.0123	MAP2K1,PIK3C2A,TMSB4X
VEGF Signaling	1.57	0.0206	MAP2K1,PIK3C2A
Cyclophilin Signaling Pathway	1.56	0.0121	ATF4,MAP2K1,PIK3C2A
Neuropathic Pain Signaling in Dorsal Horn Neurons	1.53	0.0196	ELK1,PIK3C2A
GPER1 signaling	1.52	0.0194	PIK3C2A,WHR1
Mouse Embryonic Stem Cell Pluripotency	1.52	0.0194	MAP2K1,PIK3C2A
Z-decay: degradation of maternal mRNAs by zygotically expressed factors	1.51	0.0833	EIF4B
Assembly of RNA Polymerase I Complex	1.51	0.0833	TAF1D
CDK5 Signaling	1.5	0.0189	EGR1,MAP2K1
Apoptosis Signaling	1.5	0.0189	BCL2L11,MAP2K1
Cardiac Hypertrophy Signaling	1.5	0.0115	ELK1,MAP2K1,PIK3C2A
Telomerase Signaling	1.48	0.0185	MAP2K1,PIK3C2A
Signaling by Rho Family GTPases	1.47	0.0112	ELK1,MAP2K1,PIK3C2A
Chromatin modifying enzymes	1.46	0.0111	DOT1L,KMT2B,SMARCB1
Colorectal Cancer Metastasis Signaling	1.46	0.0111	GRK3,MAP2K1,PIK3C2A
PD-1, PD-L1 cancer immunotherapy pathway	1.45	0.0177	ELK1,PIK3C2A
Serotonin Receptor Signaling	1.44	0.00846	ATF4,HMOX1,MAP2K1,PIK3C2A
DNA Double-Strand Break Repair by Non-Homologous End Joining	1.44	0.0714	XRCC6
Choline Biosynthesis III	1.44	0.0714	HMOX1
Sleep NREM Signaling Pathway	1.43	0.0174	ATF4,MAP2K1
Myocardin Signaling Pathway	1.42	0.0171	ELK1,PIK3C2A
Cholecystokinin/Gastrin-mediated Signaling	1.42	0.0171	ELK1,MAP2K1
Chronic Myeloid Leukemia Signaling	1.42	0.0106	BCL2L11,MAP2K1,PIK3C2A
Phagosome Formation	1.41	0.00707	GPR141,HMOX1,MAP2K1,MARCKS,PIK3C2A
PAK Signaling	1.41	0.0169	MAP2K1,PIK3C2A
Telomere Extension by Telomerase	1.41	0.0667	XRCC6
CLEAR Signaling Pathway	1.4	0.0105	ATF4,CTSD,HEXA
Fc Epsilon RI Signaling	1.4	0.0167	MAP2K1,PIK3C2A
Nitric Oxide Signaling in the Cardiovascular System	1.4	0.0167	MAP2K1,PIK3C2A
MSP-RON Signaling in Macrophages Pathway	1.4	0.0167	ATF4,PIK3C2A
Role of NANOG in Mammalian Embryonic Stem Cell Pluripotency	1.38	0.0163	MAP2K1,PIK3C2A
p38 MAPK Signaling	1.37	0.0161	ATF4,ELK1
Synaptic Long Term Potentiation	1.37	0.016	ATF4,MAP2K1
Sirtuin Signaling Pathway	1.36	0.0101	BCL2L11,DOT1L,XRCC6
Metabolism of nitric oxide: NOS3 activation and regulation	1.36	0.0588	DNM2
Metabolism of Angiotensinogen to Angiotensins	1.36	0.0588	CTSD
Chondroitin Sulfate Degradation (Metazoa)	1.36	0.0588	HEXA
Histone Modification Signaling Pathway	1.35	0.01	DOT1L,KMT2B,XRCC6
Glioma Signaling	1.35	0.0156	MAP2K1,PIK3C2A
Insulin Receptor Signaling	1.35	0.0156	MAP2K1,PIK3C2A
Dermatan Sulfate Degradation (Metazoa)	1.33	0.0556	HEXA
TR/RXR Activation	1.33	0.0153	NCOA4,PIK3C2A
Autism Signaling Pathway	1.32	0.00977	MAP2K1,PIK3C2A,RPS6
Methionine Degradation I (to Homocysteine)	1.31	0.0526	MAT2A
